# LDAK-GBAT: fast and powerful gene-based association testing using summary statistics

**DOI:** 10.1101/2022.07.01.22277161

**Authors:** Takiy-Eddine Berrandou, David Balding, Doug Speed

**Affiliations:** Quantitative Genetics and Genomics (QGG), Aarhus University, Aarhus, Denmark; Melbourne Integrative Genomics (MIG), Melbourne University, Melbourne, Australia

## Abstract

We present LDAK-GBAT, a novel tool for gene-based association testing using summary statistics from genome-wide association studies. We first evaluate LDAK-GBAT using ten phenotypes from the UK Biobank. We show that LDAK-GBAT is computationally efficient, taking approximately 30 minutes to analyze imputed data (2.9M common, genic SNPs), and requiring less than 10Gb memory. In total, LDAK-GBAT finds 680 genome-wide significant genes (*P*≤2.8×10^−6^), which is at least 25% more than each of five existing tools (MAGMA, GCTA-fastBAT, sumFREGAT-SKAT-O, sumFREGAT-PCA and sumFREGAT-ACAT), and 48% more than found by single-SNP analysis. We then analyze 99 additional phenotypes from the UK Biobank, the Million Veterans Project and the Psychiatric Genetics Consortium. In total, LDAK-GBAT finds 7957 significant genes, which is at least 24% more than the best existing tools, and 42% more than found by single-SNP analysis.
