## Supplementary Tables for "LDAK-GBAT: fast and powerful gene-based association testing using summary statistics"

### Sheet: Supplementary Table 1
Chapter	Code	Description	Sex	Cases	Controls	Prevalence	SNP Heritability	SD
2	C44	Other_malignant_neoplasms_of_skin	Both	11955	239950	0.0474584	0.154521	0.00771
2	C50	Malignant_neoplasm_of_breast	Females	8521	127171	0.0627966	0.104355	0.008093
2	C61	C61_Malignant_neoplasm_of_prostate	Males	6603	109610	0.0568181	0.127251	0.008441
2	D12	D12_Benign_neoplasm_of_colon,_rectum,_anus_and_anal_canal	Both	13829	238076	0.0548977	0.133268	0.007647
4	E03	E03_Other_hypothyroidism	Both	13610	238295	0.0540283	0.253485	0.007996
4	E10	E10_Insulin-dependent_diabetes_mellitus	Both	2273	249632	0.00902324	0.26688	0.016589
4	E11	E11_Non-insulin-dependent_diabetes_mellitus	Both	17286	234619	0.0686211	0.28891	0.008179
4	E66	E66_Obesity	Both	15667	236238	0.0621941	0.233446	0.008085
4	E78	E78_Disorders_of_lipoprotein_metabolism_and_other_lipidaemias	Both	34681	217224	0.137675	0.195878	0.006347
4	E83	E83_Disorders_of_mineral_metabolism	Both	3615	248290	0.0143506	0.130613	0.010377
5	F10	F10_Mental_and_behavioural_disorders_due_to_use_of_alcohol	Both	4993	246912	0.019821	0.119789	0.008859
5	F17	F17_Mental_and_behavioural_disorders_due_to_use_of_tobacco	Both	11291	240614	0.0448225	0.1186	0.007795
5	F32	F32_Depressive_episode	Both	13489	238416	0.053548	0.102227	0.0075
5	F41	F41_Other_anxiety_disorders	Both	9666	242239	0.0383716	0.0913	0.007809
6	G56	G56_Mononeuropathies_of_upper_limb	Both	8360	243545	0.0331871	0.136635	0.008331
7	H25	H25_Senile_cataract	Both	13284	238621	0.0527342	0.096327	0.00749
7	H26	H26_Other_cataract	Both	17703	234202	0.0702765	0.087147	0.006893
7	H33	H33_Retinal_detachments_and_breaks	Both	2886	249019	0.0114567	0.143043	0.014487
7	H36	H36_Retinal_disorders_in_diseases_classified_elsewhere	Both	1559	250346	0.00618884	0.27021	0.026051
7	H40	H40_Glaucoma	Both	5965	245940	0.0236796	0.125145	0.008509
9	I10	I10_Essential_(primary)_hypertension	Both	70012	181893	0.27793	0.192231	0.004772
9	I20	I20_Angina_pectoris	Both	14829	237076	0.0588674	0.198621	0.007928
9	I21	I21_Acute_myocardial_infarction	Both	7415	244490	0.0294357	0.159307	0.008561
9	I25	I25_Chronic_ischaemic_heart_disease	Both	22732	229173	0.0902404	0.209071	0.007242
9	I48	I48_Atrial_fibrillation_and_flutter	Both	17206	234699	0.0683035	0.181994	0.007649
9	I50	I50_Heart_failure	Both	7402	244503	0.0293841	0.116459	0.008256
9	I83	I83_Varicose_veins_of_lower_extremities	Both	8253	243652	0.0327624	0.180732	0.008489
9	I84	I84_Haemorrhoids	Both	15494	236411	0.0615073	0.105962	0.00731
10	J44	J44_Other_chronic_obstructive_pulmonary_disease	Both	9727	242178	0.0386138	0.164526	0.008371
10	J45	J45_Asthma	Both	22191	229714	0.0880927	0.213889	0.007246
11	K20	K20_Oesophagitis	Both	7615	244290	0.0302297	0.095384	0.008196
11	K21	K21_Gastro-oesophageal_reflux_disease	Both	24865	227040	0.0987078	0.151467	0.006815
11	K22	K22_Other_diseases_of_oesophagus	Both	9552	242353	0.0379191	0.108175	0.007996
11	K29	K29_Gastritis_and_duodenitis	Both	25640	226265	0.101784	0.150237	0.00681
11	K31	K31_Other_diseases_of_stomach_and_duodenum	Both	8422	243483	0.0334332	0.091844	0.008053
11	K40	K40_Inguinal_hernia	Males	12128	104085	0.10436	0.151043	0.007845
11	K42	K42_Umbilical_hernia	Both	3336	248569	0.0132431	0.131361	0.012721
11	K44	K44_Diaphragmatic_hernia	Both	24991	226914	0.099208	0.160902	0.006838
11	K52	K52_Other_non-infective_gastro-enteritis_and_colitis	Both	12188	239717	0.0483833	0.082426	0.007554
11	K57	K57_Diverticular_disease_of_intestine	Both	30076	221829	0.119394	0.191228	0.006645
11	K62	K62_Other_diseases_of_anus_and_rectum	Both	18843	233062	0.074802	0.07939	0.006835
11	K63	K63_Other_diseases_of_intestine	Both	15826	236079	0.0628253	0.091706	0.007242
11	K80	K80_Cholelithiasis	Both	12563	239342	0.049872	0.151545	0.007958
11	K90	K90_Intestinal_malabsorption	Both	1905	250000	0.00756237	0.647584	0.01879
12	L40	L40_Psoriasis	Both	2483	249422	0.00985689	0.26764	0.014636
13	M06	M06_Other_rheumatoid_arthritis	Both	4293	247612	0.0170421	0.114924	0.008851
13	M10	M10_Gout	Males	3669	112544	0.0315713	0.148422	0.011504
13	M13	M13_Other_arthritis	Both	14159	237746	0.0562077	0.175495	0.007966
13	M15	M15_Polyarthrosis	Both	5221	246684	0.0207261	0.122981	0.008687
13	M16	M16_Coxarthrosis_[arthrosis_of_hip]	Both	12177	239728	0.0483397	0.143825	0.007824
13	M17	M17_Gonarthrosis_[arthrosis_of_knee]	Both	18675	233230	0.0741351	0.191676	0.007526
13	M19	M19_Other_arthrosis	Both	20227	231678	0.0802961	0.174758	0.007375
13	M20	M20_Acquired_deformities_of_fingers_and_toes	Females	6068	129624	0.0447189	0.108792	0.008438
13	M23	M23_Internal_derangement_of_knee	Both	10857	241048	0.0430996	0.121028	0.007947
13	M25	M25_Other_joint_disorders,_not_elsewhere_classified	Both	12371	239534	0.0491098	0.106215	0.007647
13	M47	M47_Spondylosis	Both	8735	243170	0.0346758	0.139344	0.008346
13	M48	M48_Other_spondylopathies	Both	5098	246807	0.0202378	0.097072	0.008536
13	M51	M51_Other_intervertebral_disk_disorders	Both	7118	244787	0.0282567	0.103283	0.008211
13	M54	M54_Dorsalgia	Both	14290	237615	0.0567277	0.134841	0.007695
13	M72	M72_Fibroblastic_disorders	Both	3570	248335	0.014172	0.221567	0.01239
13	M75	M75_Shoulder_lesions	Both	7458	244447	0.0296064	0.11724	0.008359
13	M79	M79_Other_soft_tissue_disorders,_not_elsewhere_classified	Both	12195	239710	0.0484111	0.10101	0.007662
13	M81	M81_Osteoporosis_without_pathological_fracture	Females	6707	128985	0.0494281	0.107427	0.008353
14	N18	N18_Chronic_renal_failure	Both	8508	243397	0.0337746	0.098416	0.008009
14	N20	N20_Calculus_of_kidney_and_ureter	Both	4141	247764	0.0164387	0.122078	0.010284
14	N39	N39_Other_disorders_of_urinary_system	Both	17729	234176	0.0703797	0.087443	0.006992
14	N40	N40_Hyperplasia_of_prostate	Males	12241	103972	0.105332	0.097926	0.007418
14	N81	N81_Female_genital_prolapse	Females	8756	126936	0.0645285	0.117826	0.008081
18	R07	R07_Pain_in_throat_and_chest	Both	25260	226645	0.100276	0.130823	0.006634
18	R10	R10_Abdominal_and_pelvic_pain	Both	25756	226149	0.102245	0.104936	0.006445
18	R55	R55_Syncope_and_collapse	Both	9211	242694	0.0365654	0.092054	0.007956
18	R69	R69_Unknown_and_unspecified_causes_of_morbidity	Both	12796	239109	0.0507969	0.131191	0.007952
Average				12780.8	225130	0.0543856
Minimum				1559	103972	0.00618884
Maximum				70012	250346	0.27793
Details of the ICD10 phenotypes. The chapters, codes and descriptions are those reported on the UK Biobank Data Showcase (data field 41202). In general, we analyzed both males and females. However, if more than 80% of cases were one sex, we excluded the other sex from the analysis. SNP Heritability was estimated using genomic REML (we used the software LDAK to analyze 689508 directly-genotyped SN…

### Sheet: Supplementary Table 2
Trait	Type	GWAS Design	Sample Size	Cases	Controls	Reference
Alcohol consumption	Quantitative	Single Study	200680	Not relevant	Not relevant	PMID: 30940813
Alcohol use disorder	Binary	Meta Analysis	313963	57564	256399	https://www.biorxiv.org/content/10.1101/738088v1
cigarettes per day (current smokers)	Quantitative	Single Study	17014	Not relevant	Not relevant	PMID: 33082346
cigarettes per day (past smokers)	Quantitative	Single Study	77515	Not relevant	Not relevant	PMID: 33082346
Diastolic blood pressure	Quantitative	Single Study	220501	Not relevant	Not relevant	PMID: 30578418
GAD-2 anxiety symptoms	Quantitative	Meta Analysis	175163	Not relevant	Not relevant	PMID: 31906708
High density lipoprotein	Quantitative	Single Study	210967	Not relevant	Not relevant	PMID: 30275531
Low density lipoprotein	Quantitative	Single Study	215196	Not relevant	Not relevant	PMID: 30275531
Major depressive disorder	Binary	Meta Analysis	286821	Not reported	Not reported	PMID: 34045744
Opioid use disorder	Binary	Meta Analysis	79729	8529	71200	https://www.medrxiv.org/content/10.1101/19007039v1
Peripheral artery disease	Binary	Single Study	174992	24009	150983	PMID: 31285632
Post-traumatic stress disorder	Binary	Single Study	214408	Not reported	Not reported	PMID:33510476
Pulse pressure	Quantitative	Single Study	220501	Not relevant	Not relevant	PMID: 30578418
Systolic blood pressure	Quantitative	Single Study	220501	Not relevant	Not relevant	PMID: 30578418
Total cholesterol	Quantitative	Single Study	215551	Not relevant	Not relevant	PMID: 30275531
Triglyceride	Quantitative	Single Study	211491	Not relevant	Not relevant	PMID: 30275531
Type 2 diabetes	Binary	Meta Analysis	1114458	148726	965732	https://www.medrxiv.org/content/10.1101/19012690v1
Venous thromboembolism	Binary	Single Study	190266	8929	181337	PMID:31676865
Average			242206
Minimum			17014
Maximum			1114458
Details of the Millions Veterans Project phenotypes. Further details of each GWAS are provided in the corresponding reference.

### Sheet: Supplementary Table 3 
Trait	Type	GWAS Design	Sample Size	Cases	Controls	Reference	link to download summary statistics
Attention Deficit Hyperactivity Disorder	Binary	GWAS	53293	19099	34194	PMID: 30478444	https://dx.doi.org/10.6084/m9.figshare.14671965
Alzheimer's disease	Binary	GWAS	762917	Not reported	Not reported	PMID: 30617256	https://ctg.cncr.nl/software/summary_statistics
Autism Spectrum Disorder	Binary	GWAS	46351	18382	27969	PMID:30804558	https://dx.doi.org/10.6084/m9.figshare.14671989
Alcohol use (AUDIT total score)	Quantitative	GWAS	121604	Not relevant	Not relevant	PMID: 30336701	https://dx.doi.org/10.6084/m9.figshare.14672193
Bipolar Disorder	Binary	GWAS	413466	41917	371549	PMID: 34002096	https://dx.doi.org/10.6084/m9.figshare.14102594
Eating Disorders / Anorexia nervosa	Binary	GWAS	72517	16992	55525	PMID: 31308545	https://dx.doi.org/10.6084/m9.figshare.14671980
Major Depressive Disorder	Binary	GWAS	500199	170756	329443	PMID: 29700475	https://dx.doi.org/10.6084/m9.figshare.14672085
post-traumatic stress disorder	Binary	GWAS	174494	23185	151309	PMID: 31594949	https://dx.doi.org/10.6084/m9.figshare.14672133
Schizophrenia	Binary	GWAS	161405	67390	94015	PMID: 35396580	https://dx.doi.org/10.6084/m9.figshare.19426775
Average			256250
Minimum			46351
Maximum			762917
Details of the Psychiatric Genomics Consortium phenotypes. Further details of each GWAS are provided in the corresponding reference.

### Sheet: Supplementary Table 4
		Threshold 0.05		Threshold 0.01		Threshold 0.001		Threshold 1e-4		Threshold 1e-5		Threshold 1e-6
Tool	Permutations	Prop. Sig.	P-value	Prop. Sig.	P-value	Prop. Sig.	P-value	Prop. Sig.	P-value	Prop. Sig.	P-value	Prop. Sig.	P-value
LDAK-GBAT	1000	0.0499138	0.947422	0.00986355	1	0.00100042	0.476396	0.000101055	0.327242	1.17977e-05	0.0103655	1.4896e-06	0.0220694
MAGMA	100	0.0497253	0.948646	0.0100757	0.16129	0.00105583	0.0111983	0.000109635	0.100442	8.34177e-06	0.701487	5.95841e-07	0.499985
GCTA-fastBAT	100	0.0506817	6.08341e-05	0.0101374	0.0445055	0.00105298	0.0196323	0.000110318	0.0965793	8.58766e-06	0.649854	1.32118e-06	0.194625
sumFREGAT-MLR	100	0.0387832	1	0.00995574	0.706184	0.00317876	0	0.00203395	0	0.00159797	0	0.00133439	0
sumFREGAT-FLM	100	0.0384846	1	0.00925089	1	0.00259215	0	0.00156229	0	0.00120425	0	0.000991544	0
sumFREGAT-SKATO	100	0.0500396	0.410543	0.0103851	1.07985e-06	0.00110979	1.24522e-05	0.0001341	2.72362e-05	1.84965e-05	0.000985955	1.32118e-06	0.194625
sumFREGAT-PCA	100	0.0476542	1	0.00942264	1	0.000954551	0.961257	9.11613e-05	0.852804	6.60589e-06	0.888092	1.32118e-06	0.194625
sumFREGAT-ACAT	100	0.051999	1.71051e-32	0.0105017	4.45692e-11	0.00103676	0.0650308	9.41429e-05	0.762406	8.34177e-06	0.701487	5.95841e-07	0.499985
Type 1 error rates of different tools. We analyze either 100 or 1000 permuted versions of the UK Biobank phenotype height using LDAK-GBAT and seven existing tools. For each threshold, we report the proportion of significant genes, and the p-value from testing whether this proportion is higher than the threshold (p-values below 0.05/48 are marked in bold). In general, we find that type 1 error is …

### Sheet: Supplementary Table 5
	Number of Significant Genes before clumping	min	max	Number of Significant Genes after clumping
Tool	Mean	Minimum	Maximum	Mean	Minimum	Maximum
LDAK-GBAT	68	1	448	19.2	1	125
MAGMA	41	2	262	15	2	91
GCTA-fastBAT	40.8	2	260	14.9	2	89
sumFREGAT-SKATO	9.3	0	72	4.2	0	28
SumFREGAT-PCA	54.2	2	352	18.3	1	110
sumFREGAT-ACAT	53.4	1	351	16.9	1	102
Comparing LDAK-GBAT and existing tools for the ten UK Biobank phenotypes. Values report the mean, minimum and maximum number of genome-wide significant genes (P≤2.8×10-6) from each tool, both before and after clumping. Note that LDAK-GBAT is the only tool that allows for “exact” clumping (because it is the only tool that reports an estimate of each gene’s genetic contribution). Therefore, for thi…

### Sheet: Supplementary Table 6
	Number of Significant Genes before clumping	min	max	Number of Significant Genes after clumping
Tool	Mean	Minimum	Maximum	Mean	Minimum	Maximum
LDAK-GBAT	46	1	304	17.2	1	109
MAGMA	34.1	1	222	15.4	1	96
GCTA-fastBAT	34.5	1	226	15.3	1	97
sumFREGAT-SKATO	5.5	0	43	3.5	0	23
SumFREGAT-PCA	39.7	1	265	15.6	1	101
sumFREGAT-ACAT	37.2	1	246	15.2	1	95
Reanalysis of the ten UK Biobank phenotypes using only directly-genotyped SNPs. In general, our reference panel contains 7.2M imputed SNPs (2.9M genic); here we instead restrict to 606,056 directly-genotyped SNPs (271,808 genic). Values report the mean, minimum and maximum number of genome-wide significant genes (P≤3×10-6) from each tool, both before and after clumping. Note that LDAK-GBAT is the…

### Sheet: Supplementary Table 7
Analysis	Sample Size	Number of Significant Genes
1- significant genes using LDAK-GBAT	50k	680
2- significant genes using single-SNP analysis	50k	460
3- significant genes LDAK-GBAT (50k) replicated in single-SNP analysis	50k	413
4- significant genes LDAK-GBAT (50k) not replicated in single-SNP analysis	50k	267
5- significant genes in single-SNP only	50k	47
2- significant genes using single-SNP analysis	60k	582
3- significant genes LDAK-GBAT (50k) replicated in single-SNP analysis	60k	347
4- significant genes LDAK-GBAT (50k) not replicated in single-SNP analysis	60k	333
5- significant genes in single-SNP only	60k	235
2- significant genes using single-SNP analysis	70k	787
3- significant genes LDAK-GBAT (50k) replicated in single-SNP analysis	70k	420
4- significant genes LDAK-GBAT (50k) not replicated in single-SNP analysis	70k	260
5- significant genes in single-SNP only	70k	367
2- significant genes using single-SNP analysis	80k	1012
3- significant genes LDAK-GBAT (50k) replicated in single-SNP analysis	80k	467
4- significant genes LDAK-GBAT (50k) not replicated in single-SNP analysis	80k	213
5- significant genes in single-SNP only	80k	545
2- significant genes using single-SNP analysis	90k	1226
3- significant genes LDAK-GBAT (50k) replicated in single-SNP analysis	90k	506
4- significant genes LDAK-GBAT (50k) not replicated in single-SNP analysis	90k	174
5- significant genes in single-SNP only	90k	720
2- significant genes using single-SNP analysis	100k	1465
3- significant genes LDAK-GBAT (50k) replicated in single-SNP analysis	100k	542
4- significant genes LDAK-GBAT (50k) not replicated in single-SNP analysis	100k	138
5- significant genes in single-SNP only	100k	923
2- significant genes using single-SNP analysis	150k	2771
3- significant genes LDAK-GBAT (50k) replicated in single-SNP analysis	150k	627
4- significant genes LDAK-GBAT (50k) not replicated in single-SNP analysis	150k	53
5- significant genes in single-SNP only	150k	2144
2- significant genes using single-SNP analysis	200k	4340
3- significant genes LDAK-GBAT (50k) replicated in single-SNP analysis	200k	662
4- significant genes LDAK-GBAT (50k) not replicated in single-SNP analysis	200k	18
5- significant genes in single-SNP only	200k	3678
Comparing LDAK-GBAT and single-SNP analysis for the ten UK Biobank phenotypes. When analyzing 50k individuals, LDAK-GBAT finds 680 genome-wide significant genes. Here we see how many of these are also found using single-SNP analysis, for varying numbers of individuals. For example, when we analyze 200k individuals, single-SNP analysis finds 4340 significant genes, that include 662 of the 680 gene…

### Sheet: Supplementary Table 8
	Number of Significant Genes
Power Parameter in Heritability Model (α)	Mean	Minimum	Maximum
-1.25	47.4	1	333
-1	53.2	1	362
-0.75	60.6	1	407
-0.5	64.2	1	412
-0.25	68	1	445
0	65.3	0	419
0.25	62.3	0	390
Varying the heritability model for the ten UK Biobank phenotypes. We assume that is proportional to , where is the MAF of SNP j. For each α, values report the mean, minimum and maximum number of Genome-wide significant genes (P≤2.8×10-6).

### Sheet: Supplementary Table 9
		Number of Significant Genes
Group of Phenotypes	Tool	Total	Mean	Minimum	Maximum
ICD10	LDAK-GBAT	1874	26.0278	0	217
ICD10	MAGMA	1265	17.5694	0	208
ICD10	sumFREGAT-PCA	1560	21.6667	0	213
ICD10	sumFREGAT-ACAT	1609	22.3472	0	226
ICD10	Single-SNP	1407	19.5417	0	221
MVP	LDAK-GBAT	4681	260.056	1	1506
MVP	MAGMA	2964	164.667	0	905
MVP	sumFREGAT-PCA	3456	192	0	976
MVP	sumFREGAT-ACAT	3659	203.278	0	1039
MVP	Single-SNP	3235	179.722	1	948
PGC	LDAK-GBAT	1402	155.778	0	762
PGC	MAGMA	943	104.778	0	533
PGC	sumFREGAT-PCA	1171	130.111	0	688
PGC	sumFREGAT-ACAT	1130	125.556	0	620
PGC	Single-SNP	946	105.111	1	535
Comparing LDAK-GBAT and existing tools for the ICD10, MVP and PGC phenotypes. Values report the total, mean, minimum and maximum number of genome-wide significant genes (P≤2.8×10-6) from each tool.

### Sheet: Supplementary Table 10
			Number of Significant Genes (P≤2.8×10-6)
Group of Phenotypes	Phenotype	Genes Tested	Total	Clumping 0.9	Clumping 0.7	Clumping 0.5	Clumping 0.3	Clumping 0.1
ICD10	Other_malignant_neoplasms_of_skin	17965	124	123	98	60	40	21
ICD10	Malignant_neoplasm_of_breast	17965	15	15	13	12	12	11
ICD10	C61_Malignant_neoplasm_of_prostate	17965	24	23	20	16	16	16
ICD10	D12_Benign_neoplasm_of_colon,_rectum,_anus_and_anal_canal	17965	23	22	18	12	11	10
ICD10	E03_Other_hypothyroidism	17965	207	204	144	82	49	26
ICD10	E10_Insulin-dependent_diabetes_mellitus	17965	132	128	102	54	23	9
ICD10	E11_Non-insulin-dependent_diabetes_mellitus	17965	58	56	33	24	20	17
ICD10	E66_Obesity	17965	37	29	18	13	9	9
ICD10	E78_Disorders_of_lipoprotein_metabolism_and_other_lipidaemias	17965	52	51	43	34	24	18
ICD10	E83_Disorders_of_mineral_metabolism	17965	76	68	42	24	16	7
ICD10	F10_Mental_and_behavioural_disorders_due_to_use_of_alcohol	17965	2	2	2	2	1	1
ICD10	F17_Mental_and_behavioural_disorders_due_to_use_of_tobacco	17965	4	4	4	3	3	3
ICD10	F32_Depressive_episode	17965	2	2	2	2	2	2
ICD10	F41_Other_anxiety_disorders	17965	0	0	0	0	0	0
ICD10	G56_Mononeuropathies_of_upper_limb	17965	1	1	1	1	1	1
ICD10	H25_Senile_cataract	17965	5	4	3	3	3	3
ICD10	H26_Other_cataract	17965	2	2	2	2	2	2
ICD10	H33_Retinal_detachments_and_breaks	17965	1	1	1	1	1	1
ICD10	H36_Retinal_disorders_in_diseases_classified_elsewhere	17965	27	27	18	13	5	1
ICD10	H40_Glaucoma	17965	11	11	10	9	9	9
ICD10	I10_Essential_(primary)_hypertension	17965	59	58	48	39	36	34
ICD10	I20_Angina_pectoris	17965	24	24	20	17	13	11
ICD10	I21_Acute_myocardial_infarction	17965	25	25	20	15	11	10
ICD10	I25_Chronic_ischaemic_heart_disease	17965	38	38	32	25	22	19
ICD10	I48_Atrial_fibrillation_and_flutter	17965	37	37	33	30	22	21
ICD10	I50_Heart_failure	17965	0	0	0	0	0	0
ICD10	I83_Varicose_veins_of_lower_extremities	17965	45	42	32	21	15	10
ICD10	I84_Haemorrhoids	17965	1	1	1	1	1	1
ICD10	J44_Other_chronic_obstructive_pulmonary_disease	17965	8	8	3	3	3	3
ICD10	J45_Asthma	17965	118	113	89	52	28	20
ICD10	K20_Oesophagitis	17965	0	0	0	0	0	0
ICD10	K21_Gastro-oesophageal_reflux_disease	17965	3	3	3	2	2	2
ICD10	K22_Other_diseases_of_oesophagus	17965	0	0	0	0	0	0
ICD10	K29_Gastritis_and_duodenitis	17965	3	3	3	2	2	2
ICD10	K31_Other_diseases_of_stomach_and_duodenum	17965	2	2	2	2	1	1
ICD10	K40_Inguinal_hernia	17965	27	27	20	14	13	11
ICD10	K42_Umbilical_hernia	17965	0	0	0	0	0	0
ICD10	K44_Diaphragmatic_hernia	17965	6	6	4	4	4	4
ICD10	K52_Other_non-infective_gastro-enteritis_and_colitis	17965	0	0	0	0	0	0
ICD10	K57_Diverticular_disease_of_intestine	17965	33	33	26	22	20	18
ICD10	K62_Other_diseases_of_anus_and_rectum	17965	1	1	1	1	1	1
ICD10	K63_Other_diseases_of_intestine	17965	8	8	8	5	4	3
ICD10	K80_Cholelithiasis	17965	26	26	21	16	14	12
ICD10	K90_Intestinal_malabsorption	17965	217	168	88	56	42	14
ICD10	L40_Psoriasis	17965	136	122	84	50	27	9
ICD10	M06_Other_rheumatoid_arthritis	17965	95	93	73	37	14	5
ICD10	M10_Gout	17965	19	19	15	12	9	7
ICD10	M13_Other_arthritis	17965	3	3	1	1	1	1
ICD10	M15_Polyarthrosis	17965	1	1	1	1	1	1
ICD10	M16_Coxarthrosis_[arthrosis_of_hip]	17965	10	8	7	7	7	7
ICD10	M17_Gonarthrosis_[arthrosis_of_knee]	17965	7	7	7	5	5	4
ICD10	M19_Other_arthrosis	17965	6	5	3	2	2	2
ICD10	M20_Acquired_deformities_of_fingers_and_toes	17965	1	1	1	1	1	1
ICD10	M23_Internal_derangement_of_knee	17965	6	6	4	3	2	2
ICD10	M25_Other_joint_disorders,_not_elsewhere_classified	17965	0	0	0	0	0	0
ICD10	M47_Spondylosis	17965	0	0	0	0	0	0
ICD10	M48_Other_spondylopathies	17965	0	0	0	0	0	0
ICD10	M51_Other_intervertebral_disk_disorders	17965	0	0	0	0	0	0
ICD10	M54_Dorsalgia	17965	2	2	2	2	2	2
ICD10	M72_Fibroblastic_disorders	17965	30	30	29	23	21	17
ICD10	M75_Shoulder_lesions	17965	2	2	2	1	1	1
ICD10	M79_Other_soft_tissue_disorders,_not_elsewhere_classified	17965	0	0	0	0	0	0
ICD10	M81_Osteoporosis_without_pathological_fracture	17965	8	8	6	6	6	5
ICD10	N18_Chronic_renal_failure	17965	2	2	2	2	2	1
ICD10	N20_Calculus_of_kidney_and_ureter	17965	11	10	9	9	8	6
ICD10	N39_Other_disorders_of_urinary_system	17965	0	0	0	0	0	0
ICD10	N40_Hyperplasia_of_prostate	17965	41	32	16	9	8	7
ICD10	N81_Female_genital_prolapse	17965	3	3	3	3	3	3
ICD10	R07_Pain_in_throat_and_chest	17965	5	5	1	1	1	1
ICD10	R10_Abdominal_and_pelvic_pain	17965	0	0	0	0	0	0
ICD10	R55_Syncope_and_collapse	17965	2	2	2	2	2	2
ICD10	R69_Unknown_and_unspecified_causes_of_morbidity	17965	0	0	0	0	0	0
MVP	Alcohol consumption	17434	25	24	19	17	15	12
MVP	Alcohol use disorder	17303	44	40	33	27	23	20
MVP	cigarettes per day (current smokers)	17662	7	7	4	4	4	4
MVP	cigarettes per day (past smokers)	17663	18	15	7	7	6	5
MVP	Diastolic blood pressure	17710	174	158	89	54	46	41
MVP	GAD-2 anxiety symptoms	17561	11	11	9	5	5	5
MVP	High density lipoprotein	17747	595	534	397	301	223	160
MVP	Low density lipoprotein	17747	459	422	315	220	157	102
MVP	Major depressive disorder	17910	21	21	12	4	4	4
MVP	Opioid use disorder	17439	1	1	1	1	1	1
MVP	Peripheral artery disease	17571	31	30	18	15	14	14
MVP	Post-traumatic stress disorder	17511	1	1	1	1	1	1
MVP	Pulse pressure	17710	355	324	220	152	122	107
MVP	Systolic blood pressure	17709	235	212	160	118	102	92
MVP	Total cholesterol	16054	512	475	355	238	170	103
MVP	Triglyceride	17703	609	573	409	287	202	142
MVP	Type 2 diabetes	17862	1506	1445	1171	900	674	530
MVP	Venous thromboembolism	17749	77	77	55	36	30	19
PGC	Attention Deficit Hyperactivity Disorder	17322	21	19	13	11	10	9
PGC	Alzheimer's disease	17681	142	133	112	85	66	51
PGC	Autism Spectrum Disorder	17750	3	3	3	2	2	2
PGC	Alcohol use (AUDIT total score)	17950	31	25	17	13	11	10
PGC	Bipolar Disorder	17722	246	234	151	112	87	80
PGC	Eating Disorders / Anorexia nervosa	16782	41	27	16	10	9	8
PGC	Major Depressive Disorder	17770	156	150	103	74	63	60
PGC	post-traumatic stress disorder	17889	0	0	0	0	0	0
PGC	Schizophrenia	17490	762	646	466	367	296	260
Results of LDAK-GBAT for ICD10, MVP and PGC phenotypes. Values report the total number of genome-wide significant genes (P≤2.8×10-6) for each phenotype, then the number after clumping (using different squared Correlation thresholds).
